# Multivariate genome-wide association study (GWAS) of PTSD, Alcohol Use and Alcohol Use Disorders

**DOI:** 10.1101/2025.03.24.25324454

**Authors:** Peter B. Barr, Kaitlin Bountress, Chris Chatzinakos, James E. Hart, Zoe E. Neale, Christina Sheerin, Emma Johnson, Elizabeth G. Atkinson, Caroline M. Nievergelt, Adam X. Maihofer, Abigail Powers, Arpana Agrawal, Howard J. Edenberg, Joel Gelernter, Karestan C. Koenen, Bernice Porjesz, the PTSD workgroup of the Psychiatric Genomic Consortium (PGC-PTSD), the SUD workgroup of the Psychiatric Genomic Consortium (PGC-SUD), Ananda B. Amstadter, Jacquelyn L. Meyers

## Abstract

Alcohol use disorder (AUD) commonly co-occurs with posttraumatic stress disorder (PTSD), and comorbid PTSD and AUD is associated with poorer outcomes including worse treatment outcomes and significant physical health consequences. Both PTSD and AUD are polygenic in nature and genetically overlap. Previous work showed negative or non-significant associations between PTSD and alcohol consumption but positive genetic associations between PTSD and AUD. This work highlights the need for more nuanced examination of the similarities and distinctions in the associations between PTSD and alcohol consumption *versus* AUD. We leveraged the latest large-scale GWAS data to perform a multivariate GWAS of alcohol consumption (ALCC), problematic alcohol use (ALCP), and PTSD using GenomicSEM. Partial genetic correlations revealed that ALCP and PTSD were associated with each other (rG=0.39, *p =* 4.38×10^-60^) and with other psychiatric problems, medical conditions, and pain, while ALCC was generally only weakly correlated with PTSD (rG=-0.08, *p =* 2.03×10^-4^) and uncorrelated with most traits after accounting for its genetic overlap with ALCP and PTSD. We examined associations between GenomicSEM-derived polygenic scores (PGS) and their corresponding phenotypes in participants from the Collaborative Study on the Genetics of Alcoholism (COGA). PGS for ALCC were unrelated to PTSD diagnosis and PGS for PTSD were unrelated to drinks in a typical week. PTSD is more strongly related to alcohol problems, and much of the overlap in PTSD and consumption is accounted for by its overlap with alcohol problems. These results help demonstrate the complex partial overlaps of PTSD, AUD, and alcohol consumption.
