## Supplemental tables 9-10 for "Multivariate genome-wide association study (GWAS) of PTSD, Alcohol Use and Alcohol Use Disorders"

### Sheet: S9
Genetic similarity	Outcome	PGS	Beta	SE	P-value	FDR
EUR-like	Max drinks in a typical week	ALCC	0.061	0.0115334	1.22987e-07	*
EUR-like	Max drinks in a typical week	ALCP	0.101	0.0117387	7.6985e-18	*
EUR-like	Max drinks in a typical week	PTSD	0.017	0.0113258	0.133356
EUR-like	AUD symptom count	ALCC	0.107	0.0115588	2.10257e-20	*
EUR-like	AUD symptom count	ALCP	0.156	0.0116383	5.72903e-41	*
EUR-like	AUD symptom count	PTSD	0.032	0.0112439	0.00442722	*
EUR-like	PTSD diagnosis	ALCC	0.013	0.0129611	0.315861
EUR-like	PTSD diagnosis	ALCP	0.058	0.0130778	9.20723e-06	*
EUR-like	PTSD diagnosis	PTSD	0.037	0.0128965	0.00411772	*
AFR-like	Max drinks in a typical week	ALCC	0.033	0.0170631	0.0531131
AFR-like	Max drinks in a typical week	ALCP	0.023	0.0171131	0.178948
AFR-like	Max drinks in a typical week	PTSD	0.035	0.0216183	0.105447
AFR-like	AUD symptom count	ALCC	0.039	0.0171353	0.022846
AFR-like	AUD symptom count	ALCP	0.042	0.0165615	0.0112127
AFR-like	AUD symptom count	PTSD	0.051	0.0213211	0.0167568
AFR-like	PTSD diagnosis	ALCC	-0.025	0.0208855	0.231307
AFR-like	PTSD diagnosis	ALCP	-0.017	0.0200708	0.396995
AFR-like	PTSD diagnosis	PTSD	0.144	0.0269713	9.34606e-08	*
META	Max drinks in a typical week	ALCC	0.0522192	0.00955532	4.63068e-08	*
META	Max drinks in a typical week	ALCP	0.0857344	0.00958246	3.65256e-19	*
META	Max drinks in a typical week	PTSD	0.0024345	0.0110128	0.825046
META	AUD symptom count	ALCC	0.0760422	0.0096802	3.98387e-15	*
META	AUD symptom count	ALCP	0.118314	0.00952224	1.91249e-35	*
META	AUD symptom count	PTSD	0.0356479	0.0109571	0.00114027	*
META	PTSD diagnosis	ALCC	0.0208765	0.0100324	0.037442
META	PTSD diagnosis	ALCP	0.0361343	0.00994561	0.000279942	*
META	PTSD diagnosis	PTSD	0.0569113	0.0116348	1.00093e-06	*

### Sheet: S10
SNP	CHR	BP	A1	A2	MAF	Beta	SE	Z	Pval	GWS in GenomicSEM
rs12026766	1	38254218	G	A	0.269384	-0.0109196	0.00202791	-5.38464	7.25906e-08
rs7519259	1	66434743	G	A	0.470179	-0.010198	0.00180253	-5.65759	1.53515e-08	*
rs6694433	1	73450470	A	C	0.426441	0.0138773	0.00181913	7.62858	2.3736e-14	*
rs12128161	1	73837417	C	A	0.423459	0.0138357	0.0018208	7.59871	2.99093e-14	*
rs9651063	1	191391663	C	T	0.352883	-0.0119346	0.00188266	-6.33921	2.3094e-10	*
rs4258826	2	22455419	A	G	0.465209	-0.0152767	0.00180369	-8.4697	2.46033e-17	*
rs10496632	2	125014321	G	C	0.287276	0.0129198	0.00198826	6.49803	8.13787e-11	*
rs1375358	2	138288756	G	C	0.49006	-0.0103568	0.00179967	-5.75481	8.67395e-09	*
rs1267063	2	162002267	T	A	0.293241	0.0118806	0.00197619	6.01184	1.83433e-09	*
rs7629352	3	16848835	A	G	0.295229	-0.0112652	0.00197231	-5.71169	1.11861e-08	*
rs6800637	3	18775592	T	A	0.306163	-0.0113607	0.00195196	-5.82016	5.87909e-09	*
rs6802567	3	43537085	T	C	0.119284	-0.0181348	0.00277596	-6.53281	6.4545e-11	*
rs11130221	3	49819102	C	G	0.473161	-0.0130728	0.00180193	-7.25491	4.01922e-13	*
rs1541903	3	71324328	C	T	0.124254	-0.0157482	0.00272749	-5.7739	7.74575e-09	*
rs34811474	4	25408838	G	A	0.2167	0.0119279	0.00218366	5.46231	4.69977e-08	*
rs7710965	5	61504546	G	A	0.468191	-0.0111074	0.00180297	-6.16064	7.24509e-10	*
rs12521971	5	61505488	C	A	0.468191	-0.0110881	0.00180297	-6.14991	7.75292e-10	*
rs4489042	5	92428154	G	C	0.372763	0.0105497	0.00186054	5.67021	1.4262e-08	*
rs33817	5	103978326	G	A	0.420477	-0.0113104	0.00182252	-6.20591	5.4381e-10	*
rs13161130	5	107050023	G	C	0.250497	0.0133086	0.00207633	6.40967	1.4584e-10	*
rs34425	5	107498891	A	T	0.311133	0.0118276	0.0019433	6.08635	1.15515e-09	*
rs2964022	5	153230748	A	G	0.176938	0.0133758	0.00235755	5.67361	1.39822e-08	*
rs2135029	5	155856538	G	A	0.367793	0.0132935	0.00186572	7.12511	1.03996e-12	*
rs10434704	5	164488849	T	C	0.476143	-0.0101819	0.00180136	-5.65232	1.583e-08	*
rs29242	6	29598869	T	C	0.0447316	-0.0320394	0.00435614	-7.355	1.90931e-13	*
rs9371564	6	152262113	A	G	0.302187	0.0113329	0.00195917	5.78454	7.27095e-09	*
rs34809719	7	2028968	G	T	0.215706	0.0153218	0.00218736	7.00472	2.47473e-12	*
rs35791987	7	3556548	G	C	0.2167	0.0117972	0.00218368	5.40245	6.57371e-08
rs13237518	7	12269593	C	A	0.403579	-0.00984648	0.00183371	-5.36969	7.88712e-08
rs2107828	7	82555669	A	T	0.486083	-0.0106666	0.00180001	-5.92583	3.10724e-09	*
rs2470937	7	104579775	T	A	0.471173	-0.0110834	0.00180232	-6.14956	7.77006e-10	*
rs10280045	7	114076394	C	G	0.485089	-0.0153351	0.00180013	-8.51888	1.61104e-17	*
rs10282032	7	117628555	C	T	0.399602	-0.0102103	0.00183671	-5.559	2.71323e-08	*
rs17684592	7	126507903	C	A	0.366799	-0.0103574	0.00186678	-5.54826	2.88522e-08	*
rs10104247	8	9465186	A	C	0.163022	-0.0128095	0.00243562	-5.25925	1.44642e-07
rs4129585	8	143312933	A	C	0.445328	0.0119218	0.00181015	6.58608	4.51591e-11	*
rs1413174	9	31245966	T	A	0.33996	0.0104853	0.00189924	5.52078	3.37493e-08	*
rs10761231	9	96282297	A	G	0.362823	0.0129143	0.00187112	6.90192	5.13038e-12	*
rs1809392	9	137936777	C	A	0.16501	-0.0132763	0.00242379	-5.47749	4.31394e-08	*
rs10884071	10	106731970	G	A	0.2167	0.0122086	0.00218368	5.59086	2.25953e-08	*
rs488769	11	57450720	A	C	0.32505	-0.0164651	0.00192075	-8.5722	1.01526e-17	*
rs559566	11	64581658	G	A	0.432406	0.0101626	0.00181598	5.59619	2.19119e-08	*
rs11214441	11	112846713	T	A	0.434394	-0.0140021	0.00181503	-7.7145	1.21457e-14	*
rs61946067	12	118740957	T	C	0.157058	-0.0156708	0.0024727	-6.33751	2.33501e-10	*
rs1373273	13	53973351	C	A	0.427435	0.00978324	0.00181856	5.37965	7.463e-08
rs7333625	13	69588261	T	A	0.115308	-0.0154466	0.00281697	-5.4834	4.17234e-08	*
rs11628299	14	42152124	G	A	0.410537	-0.0101997	0.00182882	-5.57722	2.44392e-08	*
rs2415688	14	42164112	G	C	0.409543	-0.0102105	0.0018295	-5.58104	2.39083e-08	*
rs12889080	14	47291881	T	C	0.485089	0.0110611	0.00180012	6.14463	8.01521e-10	*
rs7141058	14	69751819	A	G	0.498012	-0.011315	0.00179932	-6.28846	3.20632e-10	*
rs2295402	14	103338324	T	A	0.21173	-0.0134707	0.00220221	-6.11691	9.54068e-10	*
rs10132977	14	103370119	C	T	0.187873	-0.0140389	0.00230328	-6.09518	1.09311e-09	*
rs6495245	15	78017656	A	G	0.488072	0.0101373	0.00179982	5.63236	1.77755e-08	*
rs4702	15	91426560	G	A	0.437376	0.0116542	0.0018136	6.42601	1.30996e-10	*
rs143133717	17	30354349	C	T	0.148111	0.0142573	0.00253286	5.62893	1.81336e-08	*
rs6505277	17	30420528	A	G	0.11829	0.0157434	0.00278594	5.65102	1.59498e-08	*
rs2684641	17	43520118	A	G	0.193837	-0.0149991	0.00227594	-6.59027	4.39019e-11	*
rs73338706	17	65926604	T	C	0.217694	-0.0138764	0.0021801	-6.36502	1.95261e-10	*
rs4632195	18	50746748	C	T	0.499006	-0.0124998	0.0017993	-6.94701	3.73121e-12	*
rs599550	18	53252388	G	A	0.154076	-0.0154672	0.0024921	-6.20649	5.41814e-10	*
rs7408312	19	18438507	G	T	0.441352	0.0108378	0.00181182	5.98173	2.20786e-09	*
rs6032660	20	44730245	G	A	0.256461	0.0116448	0.00206024	5.65215	1.5845e-08	*
